# A unified modeling platform for informing cervical cancer prevention policy decisions in 132 low- and middle-income countries

**DOI:** 10.64898/2026.03.18.26348700

**Authors:** Irene Man, Alina Macacu, Mattis Eynard, Indira Adhikari, Andrea Gini, Damien Georges, Iacopo Baussano

## Abstract

**Background:** Public health decision modelling tools designed to inform cervical cancer prevention policies in low- and middle-income countries (LMICs) are useful but scarce. Important challenges herein are the often missing or inconsistently collected cervical cancer epidemiological data, and the lack of a systematic approach to deal with such data limitations.

**Methodology/Principal Findings:** We developed a unified modelling platform and workflow to enable cervical cancer modelling in 132 LMICs based on the previously developed “footprinting” approach, through the following steps: 1) With sexual behavior data from the Demographic Health Surveys (DHS), which were available for a large number of LMICs (70/132), we identified clusters of countries which represent distinct patterns of human papillomavirus (HPV) transmission. The 7 resulting clusters correspond to a gradient of HPV prevalence and cervical cancer risk and exhibit clear geographical separation. 2) The remaining LMICs were classified into the identified clusters based on geographical proximity so that each LMIC was grouped to a cluster. Goodness of classification was validated using available epidemiological data. 3) We then calibrated the HPV transmission and cervical cancer progression models of the IARC/WHO METHIS platform to the 132 LMICS, first by cluster then by country, using the available data on sexual behavior (from DHS), HPV prevalence (from literature search), and cervical cancer incidence (from GLOBOCAN).

**Conclusions/Significance:** A unified workflow and platform designed by IARC/WHO for public health decision modelling of cervical cancer prevention in 132 LMICs is now available. It is ready to be used to support global and local stakeholders to coordinate, design, and implement impactful and efficient prevention policies and will help to accelerate cervical cancer elimination.
