## Supplementary material B for "A unified modeling platform for informing cervical cancer prevention policy decisions in 132 low- and middle-income countries"

### Sheet: DHS
Country	Age difference between man and woman is 10+ years	Age difference between man and woman is 5-9 years	Age difference between man and woman is <5 years	Age-mixing in sexual partnerships (young women age 15-19. any partner in the last 12 months)	Age-mixing in sexual partnerships (young men age 15-24. any partner in the last 12 months)	Cumulative prevalence of concurrent sexual partners [Women]	Cumulative prevalence of concurrent sexual partners [Men]	Women first married by exact age 15	Women first married by exact age 18	Women first married by exact age 20	Women first married by exact age 22	Women first married by exact age 25	Women never married	Men first married by exact age 15	Men first married by exact age 18	Men first married by exact age 20	Men first married by exact age 22	Men first married by exact age 25	Men never married	First sexual intercourse by exact age 15 [Women]	First sexual intercourse by exact age 18 [Women]	First sexual intercourse by exact age 20 [Women]	First sexual intercourse by exact age 22 [Women]	First sexual intercourse by exact age 25 [Women]	Never had sexual intercourse [Women]	First sexual intercourse by exact age 15 [Men]	First sexual intercourse by exact age 18 [Men]	First sexual intercourse by exact age 20 [Men]	First sexual intercourse by exact age 22 [Men]	First sexual intercourse by exact age 25 [Men]	Never had sexual intercourse [Men]	Women giving birth by age 15	Women giving birth by age 18	Women giving birth by age 20	Women giving birth by age 22	Women giving birth by age 25	Higher-risk Sex (with multiple partners among all respondents) [Women]	Condom use during higher-risk sex (with multiple partners) [Women]	Mean number of sexual partners in lifetime [Women]	Higher-risk Sex (with multiple partners among all respondents) [Men]	Condom use during higher-risk sex (with multiple partners) [Men]	Mean number of sexual partners in lifetime [Men]	Number of wives: Two or more wives	Ever paid for sexual intercourse	Paid for sexual intercourse in the past 12 months	HIV prevalence [age 15-19]	HIV prevalence [age 15+]	ART coverage
Afghanistan	10.6	30	52.5	NA	NA	NA	NA	13.8	44.8	65	79.2	89.7	3.7	2.4	10.9	24	41.4	68	7.6	11.3	42.3	62.2	76.4	86.3	3.7	1.4	8.6	21.4	38.6	64.6	7.6	5.2	28.7	49.5	66.9	82.7	NA	NA	NA	NA	NA	NA	2.9	NA	NA	0.1	0.1	10
Albania	24.5	46	25.9	23.7	NA	0.2	1.4	2	11.4	29.8	50.6	72.6	9.5	0.6	1.5	3.3	9.1	24.6	28.2	1.2	12.8	36.6	60.2	81.1	5.9	3.7	17.5	38.2	58.6	76.5	4.5	0.3	3.1	13.4	33	59.4	0.2	NA	1.4	2.9	59.4	4.9	NA	2.7	1.2	0.1	0.1	53
Angola	14.4	37.7	43	6.8	NA	1.1	15.1	9.1	30.4	46.6	58.6	70.9	13.1	NA	7.4	20.7	33.6	53.3	17.9	21.7	67.1	83.5	88.9	91.6	0.3	22.5	66.2	85.5	91.8	95.2	0.9	6.5	32.9	55.3	71	83.8	1.7	24.3	2.3	18.4	29.5	12.7	8.2	8.9	4.5	1.6	1.5	41
Armenia	7.7	47.4	38.4	15.3	20	0	8	0.2	13.3	36.7	55.3	72.9	13	0	0.5	2.7	13.1	37.9	22.3	0.3	14.1	37.6	56	73.6	12.8	0.7	15.4	34.3	61.5	85.6	3.6	0.1	4.6	21.7	42.8	64.6	0	NA	1.1	5.4	62.4	4	NA	26.6	10.1	NA	NA	NA
Azerbaijan	20.7	45.3	29.4	NA	NA	NA	NA	0.5	10.8	31.6	50.6	72.1	11.1	0.2	0.7	2.9	15.4	43.9	11	0.4	10.7	31.1	49.7	71	10.9	0.3	16.4	51.6	78.1	91.1	1.4	0.1	3	17.2	37.3	61.7	0	NA	1	6.5	27.8	4.5	NA	NA	6.5	0.1	0.1	61
Bangladesh	32.3	46.4	20.4	NA	NA	NA	NA	34.4	73.9	88	93.5	96.5	1.3	0.1	6.3	19.1	34.5	55.8	10.3	32.8	72.3	87.3	93.1	96.2	1.4	1.1	9.3	23.3	38.8	58.5	10.3	9.8	45.9	68.6	81.9	90.7	NA	NA	NA	NA	NA	NA	0.7	NA	1.1	0.1	0.1	31
Benin	25.2	39.5	32	16.4	1	1.2	19.8	15.2	37	54.9	70	84.4	3	1.9	7.1	14.6	26.4	49.6	12.4	15.1	59.1	82.2	93.8	98	0.3	9.4	39.4	64.2	82.4	92.3	1	5.2	25.3	45.3	64.3	82.7	1.6	22.9	2.1	21.6	13.7	6	22.2	8.3	3.7	0.8	0.9	84
Bolivia	13.4	26.7	43.3	NA	NA	NA	NA	4.6	24.1	42.5	58.6	73.7	10	0.5	7.3	20.1	37	58.1	14.8	8.4	42	64	77	87.4	2.9	15.6	61.7	82.1	90.6	95	1.1	2	19.4	39.5	57.6	74.9	0.7	11.8	1.6	12.2	35.5	NA	NA	11.5	2.9	0.3	0.3	56
Botswana	NA	NA	NA	NA	NA	NA	NA	3.3	17.8	31	42.5	53.2	31.4	NA	NA	NA	NA	NA	NA	NA	NA	NA	NA	NA	NA	NA	NA	NA	NA	NA	NA	2.8	26.4	56.5	76.6	88.3	NA	NA	NA	NA	NA	NA	NA	NA	NA	18.6	20.9	92
Brazil	17.3	34.9	35.9	NA	NA	NA	NA	4	22.7	40.4	57.4	73.9	11	0.1	3.9	14.6	31	56.7	13.6	7.6	33.3	54	68.5	81.5	5.1	27.5	66.7	81.2	86.4	90.9	0.8	1.3	13.6	30.5	47.3	66.5	NA	NA	NA	NA	NA	NA	NA	NA	NA	0.6	NA	73
Burkina Faso	41.9	36.9	19.7	33.7	NA	0.3	15.4	9.5	52.6	76.1	87.8	94.5	1.8	0	2.6	9.7	23.5	49.5	9.2	9.5	56	78.8	89.1	94.1	0.4	1	15.8	36.7	64.2	82.3	1.4	2.8	29.2	56.3	76.5	89.4	0.6	62.3	1.3	16.6	26.5	3.4	22	5.3	1.2	0.6	0.7	84
Burundi	12	30.2	53.1	9.8	1.5	0.3	2.2	4.3	23.7	46.7	65.1	80.1	8.2	NA	3.4	12.5	30.1	57.6	12.5	3.4	27.7	54.1	72.4	84.4	5.4	2.6	9.8	21.7	40.8	66.3	6.2	1.4	13.6	33.7	55.8	76.9	0.3	16.3	1.4	2.7	15.8	2.1	2.1	3.5	1	0.9	1.1	93
Cambodia	9.6	32.7	42.1	14.1	NA	0	2	4.4	25.4	45.1	62.1	78.5	8	0.2	8.5	21.7	40.5	65.9	7.9	4	24.4	43.8	60.8	76.3	7.8	0.3	9.9	29.2	49.6	72.8	3.7	0.8	10.5	27.6	46.7	69.2	0.1	NA	1.1	2.7	30.1	3.5	NA	10	3.1	0.6	0.6	84
Cameroon	41.9	38.5	18.2	30.4	0.7	4	23.1	12.7	35.8	50.1	60.9	73.1	12.5	0.1	4.8	11.2	18.6	34.4	24.9	18.2	63.9	83.1	91.1	94.8	0.7	6.8	32.8	56.6	73.3	86.8	2.9	6.7	29.3	48.9	64.7	79.1	4.3	37.2	4.2	22.6	39.5	9.7	12	9.5	4.1	2.9	3	78
Central African Republic	26.8	32.8	34.5	NA	NA	NA	NA	22.2	56.7	73.2	82.2	89.2	5.5	3.7	13.6	25.2	39.3	59.3	11.1	29.7	78.3	91.2	96.2	97.9	0.4	10	54.3	78.4	89.8	94.6	1.2	8.8	36.2	55.4	70.8	82.1	NA	NA	NA	NA	NA	NA	11.6	NA	NA	2.7	2.8	67
Chad	43.5	33.7	19.5	37.7	0.2	0.4	15.3	29.6	69.5	82.2	90.3	94.9	1.5	4.9	13.9	26.4	43.4	65.6	7.8	28.4	67	77.6	83.8	87	0.7	1.5	28.8	50.8	68.8	82.2	1.8	12.5	48.2	67.2	80.5	90.8	0.7	20.3	1.3	16.3	9.5	4.2	25.9	8	2.9	1.1	1.1	75
Colombia	21.5	30.6	35.1	7.5	2.7	2.9	15.8	5.6	24.3	39.5	52.9	67.8	13.5	1.5	8.7	19.8	32.7	51.7	20.6	11.4	48	70.4	82	91.4	1.8	32.6	76.3	90.1	95.1	97.2	0.9	2	18.4	36.7	52.7	69	3.9	33.7	2.8	22.5	46.4	10.8	NA	26.6	4	0.5	0.4	74
Comoros	35.9	30.2	24.3	38.1	0.2	1	8.4	10.4	30.8	44.7	56.3	69.3	8.2	2.7	11.2	17	27.5	43.8	13.9	9.4	29.9	42.6	54.1	64.4	7.3	7.2	31.5	51.4	65.9	78	3.3	5.9	21.7	34.3	45.5	58.4	1.7	15.4	1.6	12.4	36.8	4.5	10.8	12.8	5.1	0.1	0.1	61
Congo	24.9	44.3	28.7	16	NA	2.6	28.2	10	35.1	52.4	66.5	80.1	7.1	0	5.5	13.7	24.4	43.3	17.6	25.6	76.9	91.2	94.9	96.5	0.2	19.2	67.6	85.6	92.8	95.7	0.9	5.2	31.1	54.3	69.5	82.6	3.6	38.7	4	34.1	34.4	13.8	6	35	9	3.8	3.6	23
Congo Democratic Republic	22.5	43.2	31	14.8	0.6	1.8	18.1	13.8	43	61.6	74.7	85.7	5.7	0.4	7.1	18.3	32.1	56	11.4	23.8	64.7	80.7	88.7	93.2	0.5	14.6	54.4	75.5	86.3	92.9	1.1	5.8	28.6	50.7	67.4	83.2	3	12.2	3	22.1	12.6	11.6	14.6	28.3	11	0.7	0.8	82
Cote d'Ivoire	43.2	37.6	14	27	0.6	2.4	23.2	11.6	36.4	52.4	64.4	75.7	10.9	0	6	12.9	23.6	42.8	20.6	19.3	62.5	80	86.5	89.5	0.3	12.2	41.8	63.3	80.3	89.6	1.3	7.9	34	54.6	69.6	82.9	3.5	29.7	2.5	28.6	35.7	10.1	14.1	10.5	2.6	1.9	2.3	76
Dominican Republic	24.8	32.7	34.6	24.6	3.8	3.2	22.7	13.8	38.9	56.9	69.6	80.6	6.5	1.2	9.4	20	34.1	54.7	14.9	16.8	47.7	69.2	79.9	88.7	2.1	27.8	70.3	85.8	91.8	95.5	1.2	4.4	24.2	41.5	58.5	74.2	4.7	37.6	2.8	28.7	45.8	14.9	3.6	20.8	5.1	0.9	1	55
Ecuador	NA	NA	NA	NA	NA	NA	NA	7.8	31.6	49.5	64.3	78.9	9	NA	NA	NA	NA	NA	NA	NA	NA	NA	NA	NA	NA	NA	NA	NA	NA	NA	NA	3.4	20.3	40.5	57.4	74.7	NA	NA	NA	NA	NA	NA	NA	NA	NA	0.4	0.4	74
Egypt	22.7	47.7	26.3	NA	NA	NA	NA	5.7	23.8	42.2	59.9	79.4	6.4	NA	NA	NA	NA	NA	NA	NA	NA	NA	NA	NA	NA	NA	NA	NA	NA	NA	NA	1.3	10.6	26.1	45	68.8	NA	NA	NA	NA	NA	NA	NA	NA	NA	0.1	0.1	40
El Salvador	NA	NA	NA	NA	NA	NA	NA	7.8	37.9	59	73.1	85.8	4.9	NA	NA	NA	NA	NA	NA	NA	NA	NA	NA	NA	NA	NA	NA	NA	NA	NA	NA	NA	NA	NA	NA	NA	NA	NA	NA	NA	NA	NA	NA	NA	NA	0.5	0.5	59
Eritrea	47.5	38.5	13	NA	NA	NA	NA	19.8	48.2	62.8	74.6	85.2	5	0.3	5.6	13.3	29.8	50	9.7	19.9	50.6	64.9	75	82.9	4.1	0.3	6.4	17.6	28.5	35.6	5.7	3.9	20.2	37.9	54.9	73.4	NA	NA	NA	NA	NA	NA	4.6	NA	NA	0.5	0.6	71
Eswatini	26.2	40.7	28.2	5.9	NA	NA	NA	3.7	17.2	30.5	41.4	56	23.2	0.4	2.5	6.9	15.1	31.9	31.1	10.5	50.1	71.5	81	86	1.1	3.2	29	55	75.3	88	2.6	6	33.7	58.7	74.9	86.9	1.6	55	2.4	13.7	55.9	6.6	5.3	NA	0.1	27.9	30.2	91
Ethiopia	22.7	44	32	27.2	0.1	0.2	2.8	25.9	58.3	71.9	80.5	88.5	5.6	0.5	9.1	21.9	36.8	58.5	13.9	24	62.3	75.9	84.1	90.2	3.9	1.8	17	36.4	56.3	75.8	7	7.1	37.8	57.4	71.9	83.3	0.3	19	1.6	3.4	19.4	2.9	4.8	2.5	0.8	0.8	0.9	78
Gabon	37.5	35.1	23	22.5	0.1	6.5	21.9	7.5	25.6	38.5	50.1	64	14.5	0.3	6.6	12.5	21.6	36.5	21	18	66.1	84.2	89	90.9	0.6	19	61	78.8	88.3	94.5	0.7	7.1	34.1	55.3	69.5	80	10.1	44.1	5.1	29	51.1	15.3	7.3	14.6	4.7	3	3.2	54
Gambia	59.7	32.3	7.6	56.7	0.5	0.1	8.6	10.4	37.2	54.3	66.9	80.5	8.1	NA	1.1	3.2	8.2	19	29.2	10	44.4	64	75.6	86.4	5.5	4.7	16.7	34	52.9	67.3	7.5	3.9	24	43	60	76.5	0.3	21.8	1.4	10.4	26.2	3.9	13.8	6.2	1	1.7	1.8	33
Ghana	25.7	37.6	34.5	7.5	NA	0.6	11.9	7.6	28.9	44.8	57.6	71.9	10.6	0.4	3.6	10.1	21.1	38.6	19.9	10.7	43.8	67.7	81.2	89.7	0.8	5	26.9	51.8	70.6	83.3	2.2	3.9	21.5	38.7	54.7	71.8	1.3	11.3	2.3	14.2	18.9	7.3	6.8	6.3	2.5	1.7	1.7	71
Guatemala	10.7	25.7	44.1	9.8	3.4	0.4	6.1	8.8	35.5	53.9	67.5	78.7	12.1	1	12.1	30	47.8	68.8	11.5	11.1	43.4	63.3	75.8	85.8	6.4	19.6	59	77.5	86.9	92.8	1.9	2.2	23.1	44.4	61.8	77.3	0.6	22.9	1.5	8	45.3	5.7	NA	14.9	2.5	0.2	0.2	73
Guinea	60.9	29.3	8.7	46.2	NA	1.2	9.7	17.5	46.4	61	71.7	82.7	5.3	1.2	4.7	9.6	17.8	34.5	17.7	22.6	66	82.4	89.3	93.6	0.9	4.6	21.5	43	63.4	77.4	3.6	7.8	32.5	50	64.2	78.1	1.4	18.2	3.1	11.8	26.1	6.5	18.7	5.3	2.8	1.5	1.5	52
Guyana	24.7	36.4	30.6	3.2	NA	NA	NA	5.8	26.4	44.4	57.6	71.3	12	1.3	6.8	17.3	30.3	51.1	15.3	7.6	42.4	68.8	80.1	87.5	1.6	15	50	71.9	82.1	88.8	2.4	1.7	21.4	42.9	60.6	75.4	1.3	47.9	2.1	9.9	65.4	7.8	0.7	NA	1.2	1.4	1.5	63
Haiti	21.7	39.7	32.7	8.6	1.7	1.7	23.5	3	16.5	30.9	44.8	61.3	14.5	0.1	3.6	8.6	17.6	33.6	25.5	12.4	53.7	75.5	86.4	92.9	2.3	36	74.3	85.9	92.9	96.3	0.9	2	15.6	31.4	47.5	64.2	2.8	40.4	2.6	29.1	49.4	13.4	6	18.6	7.1	1.8	1.8	85
Honduras	18.9	27.7	40.1	19.2	2.8	0.7	10.8	9.5	37.4	55.8	68.3	80.2	9.5	2.3	14	28.9	46.9	66.9	11.5	12.1	45.2	65.9	77.7	87.9	4.5	28.7	71.6	84.9	90.9	94.6	2	2.7	25.1	47	63.9	78.7	1.2	33.1	1.7	16.5	43.6	7.9	NA	12.1	1.3	0.2	0.3	56
India	14	42.3	41.2	12.6	0.6	NA	NA	12.2	40.1	60.3	74.6	87.6	3.8	0.5	6.6	16.1	29.5	50.7	14.5	10.3	38.5	60	73.9	85.7	3.5	0.8	6.2	16.2	30.2	51.5	11	2.8	17.7	37.5	57.4	77	0.3	33.2	1.7	1.2	35	2.1	0.5	2	1.3	0.2	NA	65
Indonesia	14.4	36.4	40.7	NA	NA	NA	NA	6.7	25.6	43	59.7	77.6	4.5	NA	NA	NA	NA	NA	NA	6.4	25	42	58	74.9	4.4	NA	NA	NA	NA	NA	NA	2.3	12.8	28.6	46.9	68.2	NA	NA	NA	NA	NA	NA	0.7	5.2	2.1	0.3	0.3	28
Jordan	20.5	47.3	27.4	NA	NA	NA	NA	2.4	15.4	29.8	45.1	63.9	16.6	NA	1.2	2.9	9	24.4	31.4	NA	NA	NA	NA	NA	NA	NA	NA	NA	NA	NA	NA	0.5	6.8	19	33.2	52.8	NA	NA	NA	NA	NA	NA	0.7	NA	NA	NA	NA	NA
Kazakhstan	5.9	32.5	52.7	NA	NA	NA	NA	0.3	7.6	33.4	59.8	81.2	6.8	0.2	2.8	7.8	30.8	65.2	10.3	0.4	10.8	38.6	64	83.3	3.2	4.8	32.7	57.8	80.1	92.6	1.3	0	3.1	19.6	45.7	73.1	NA	NA	NA	NA	NA	NA	0.1	2.4	NA	0.3	0.3	64
Kenya	10.3	18.4	16	13.5	0.5	0.7	9.4	7.8	28.7	48	64.5	79.6	8.8	0.2	3.6	10.7	23.4	47.8	15.4	15.1	50.3	70.4	82	89.7	0.9	21.3	56.1	75.8	87.2	92.8	1.1	4.6	25.1	47.2	66.6	83.1	1.4	40.1	2.1	12.7	44.4	6.8	5.5	8.6	2.5	4	4.4	78
Kyrgyz Republic	5.8	33.8	53.2	9	NA	0.2	3.2	0.5	13.6	42.6	66.6	85.4	3.9	NA	1.3	6.3	22.3	55.2	8.8	0.5	14.1	43.8	66.8	84.2	2.7	1.2	18.6	51	77.4	91	1.5	0.1	2.9	22.4	50.1	75.5	0.4	21	1.2	9.6	66.4	5.7	NA	41.3	7.6	0.2	0.2	50
Lesotho	13.9	40.2	41.4	7.9	0.9	4.5	18.7	3.4	25.1	47.4	62.5	75.8	12.2	0.3	2.9	9.3	20.1	40.8	24.8	6.5	42.4	69.6	85.9	93.8	0.7	9	42.8	63	80.8	89.2	1.4	0.8	13.9	38.3	60.6	78.7	6.6	53.9	2.7	26.7	65.3	9.6	2.6	10.6	3.1	20.9	22.3	81
Liberia	27.4	34.2	33.6	15.4	0.4	5.6	14.6	10.4	30.9	43.8	54	64.8	18.7	3.3	12	23.7	36.6	53.1	14.7	24.7	80.1	94.8	97.6	98.3	0.1	5.5	40.8	73.5	89	94	0.3	7.5	37	59.2	74.9	86.9	6.8	16.8	5.2	23.9	20.7	14.4	4.4	10.1	4.6	1.1	1	61
Madagascar	17.5	32.5	40.7	4	NA	NA	NA	10.3	40.6	60.8	75.5	87.2	3	1.3	10.2	25.9	44	66	5.9	14.4	59.4	80.3	89.7	94.2	0.6	6	48.3	76.9	90.7	95.7	0.6	5	26.6	48.7	66.9	82.1	2.1	7.6	3	15.5	7.4	10.7	1.2	3.8	9.2	0.4	0.3	15
Malawi	10.7	32.5	51.8	5.7	NA	0.7	9.9	12.5	46.7	69.8	82.7	91.5	2.4	1.3	7.6	22	39.9	66.6	7.1	19.1	63.9	85.4	92.5	95.3	0.4	11.2	41.7	65.7	80.7	91.6	0.9	6.3	35.2	63.2	80.7	91.9	1.3	27.2	2.1	12.9	29.7	4.5	7.3	17.7	7	7.7	8.5	91
Maldives	7.2	26.2	56.4	NA	NA	NA	NA	4	20.5	40.1	61.1	84.5	3.3	1.5	2.8	9.8	24.4	53	11.6	4.5	20.5	42.8	63.5	83.8	2.4	4.7	13.1	25.2	42.2	63.9	7	1	10.9	23.7	39.8	63.5	NA	NA	NA	NA	NA	3.4	0.5	0.6	0.3	NA	NA	NA
Mali	52	36.3	10.9	48	0.9	0.8	14	18.3	52.6	69.7	80.1	88.7	2.5	0.9	3.5	9.6	18.9	41.4	9.1	19.6	70	85.5	91.7	95.5	0.4	3.8	16.7	34.3	56.3	76.8	1.8	6.7	35.6	58.5	73.5	85.9	0.9	5	1.7	14.9	11	3.4	18.6	6.2	2.7	0.8	0.9	53
Mauritania	56.9	34.6	7.3	NA	NA	NA	NA	17.1	39.6	53.3	65.5	77.9	6.3	0.8	4	8.2	14.9	29.5	23.1	32.6	55.5	67	75.2	83.5	8.8	2.3	13.7	22.6	34.8	48.7	17.5	6.3	22	37	51.4	67.4	NA	NA	NA	NA	NA	NA	4.3	NA	NA	0.3	0.3	38
Mexico	NA	NA	NA	NA	NA	NA	NA	9.5	33.3	51.2	64.6	77.7	10.5	NA	NA	NA	NA	NA	NA	NA	NA	NA	NA	NA	NA	NA	NA	NA	NA	NA	NA	3.6	21.8	41.3	57.7	73.8	NA	NA	NA	NA	NA	NA	NA	NA	NA	0.4	0.3	61
Moldova	8.7	33.7	45.5	NA	NA	NA	NA	0.9	13.6	43.6	70.8	87.6	3.2	NA	2.3	9	32.4	69.1	8.1	0.8	15.4	49.4	76.5	91.6	1.2	3.9	33.1	62.2	82.5	92.3	0.7	0.2	4.5	23.1	51.4	77.1	1.3	22.3	NA	11.4	44.9	NA	NA	NA	0.4	0.8	0.6	48
Morocco	40.5	37.4	18.3	NA	NA	NA	NA	7.9	27.7	41.9	53	64.7	21.8	NA	NA	NA	NA	NA	NA	NA	NA	NA	NA	NA	NA	NA	NA	NA	NA	NA	NA	2.1	12.8	26.6	40.2	54.5	NA	NA	NA	NA	NA	NA	NA	NA	NA	0.1	0.1	80
Mozambique	17.6	37.1	39.8	10.3	0.2	1.8	23.1	14.4	42.6	59.6	71.6	83.4	4	3.1	7.2	16.7	29.9	52.4	6	29	76.9	89.7	94.1	95.4	0.1	12.1	62.8	82.5	90.4	95.6	0.3	8.9	34.9	55.5	70.9	85.2	2.8	30.6	2.7	29.5	25.5	7.6	10.6	25.7	13.7	12.3	NA	NA
Myanmar	12.4	24.7	42.3	NA	NA	NA	NA	3.4	19.2	35.1	49.5	63.9	18.9	NA	7.1	18.1	34.4	53.4	15.2	2	17	33.6	47.4	61.2	18.9	0.4	7.7	21.1	39.8	58.1	12.1	0.8	7.3	19.7	34.1	51.6	NA	NA	NA	NA	NA	1.9	3.9	2	1.4	0.8	0.6	70
Namibia	20.7	36	33	5.7	0.2	1.2	6.7	1.8	8.1	14.3	21.1	32.1	41.5	0.6	2.4	5.2	9.9	19.8	48.1	5	34.8	59	74.3	83.7	1.2	10.1	46	71.4	86.7	91.5	1.2	2	16.8	35.2	53.3	73	2.2	68.1	2.6	10.4	72.2	7.4	2.2	2.3	0.9	11.8	13	91
Nepal	9.2	32.7	49	9.4	NA	0	2.7	12.9	51.8	70.9	83.3	92.3	2.9	2.9	19.2	37.5	52.6	72.7	5.2	11.4	51.2	70.9	83.2	92	2.9	3.6	24	45.3	62.6	80.8	2.1	1.6	20.9	45.6	67.1	84.3	0.1	NA	1	3.4	40.1	2.4	1.5	3.7	0.8	0.1	0.1	72
Nicaragua	17.1	25.9	39.3	NA	NA	NA	NA	15	48.5	66.3	77	86.5	6	NA	17.1	32.9	51.1	72.5	7.7	16.4	51.7	69.4	79.4	87.7	3.8	38.8	84.9	92.6	95.1	97.2	0.5	5.8	31.5	53.6	69.5	82.6	0.7	19.5	NA	NA	NA	NA	7.1	NA	NA	0.3	0.2	53
Niger	44.8	41.8	12.2	41.2	NA	0.2	12.6	30.2	77.1	87.5	93.6	96.7	1	0.1	5.4	15	30	56.9	7.2	28.7	73.2	83	88.7	91.6	0.8	0.7	7.4	19.2	35.5	62	4.1	8.7	43.9	64.3	78.5	89.8	0.3	2.1	1.2	13	4.3	1.9	20.1	1.4	0.5	0.2	0.2	81
Nigeria	50.3	37.3	11.9	41	0.3	0.8	9.2	18.5	43	55.4	65.7	77.5	6.7	0	3.7	9.3	17.9	34.6	16.4	19.2	57.3	73.9	85.5	91.6	1.1	3.1	14.5	30.1	51.9	70.1	6.4	6.4	30.6	46.8	60.8	75.4	1.3	33.2	2.1	12.8	22.7	4.4	12.7	5	2.7	1.3	1.4	90
Pakistan	16.5	37.2	37.5	NA	NA	NA	NA	7.5	29.3	46.8	60.8	77.6	9.6	0.3	5.1	13.3	24	43	19.6	6.2	26.9	44.4	58.8	75.8	9.6	0.3	4.4	12.8	22.3	41.2	19.6	1.8	13.1	27.2	44	63.9	NA	NA	NA	NA	NA	NA	2.2	NA	NA	0.2	0.1	14
Papua New Guinea	20.6	29.4	38.6	13.9	0.6	1	5.1	9	28.7	46.5	64.2	81.3	4.8	0	6.8	16.5	29.8	50.1	16	6	33.7	53.1	68.3	80	2.1	4.7	28.2	53.2	71.4	81.9	4.6	3.8	16.6	34	51.1	72.9	1.3	7.1	1.7	7.9	15.2	5.5	7.7	3.8	2.5	0.9	0.9	65
Paraguay	NA	NA	NA	NA	NA	NA	NA	3.1	23.7	42.8	57.2	72.1	11.7	NA	NA	NA	NA	NA	NA	5	33.8	55.6	69	82.4	3.6	NA	NA	NA	NA	NA	NA	1.3	15.5	34.1	52.2	70.4	NA	NA	NA	NA	NA	NA	NA	NA	NA	0.3	0.3	66
Peru	14.7	28.3	44.1	2.4	NA	NA	NA	3.7	22.1	38.3	52.6	67.5	13.9	0.5	5.3	14.5	29	53	18.3	8.5	40.9	63.2	76.4	87.8	3.7	21.2	66.6	85.3	91.9	95.8	0.8	1.4	16.1	34.5	50.5	66.6	1.3	32.2	1.8	NA	NA	NA	NA	NA	NA	0.4	0.4	80
Philippines	11.6	26.4	43.5	14.7	NA	NA	NA	2.4	14.7	30.9	46.4	65.2	13.5	0.3	5.4	14.6	30	52.2	15.8	2.2	17.6	39.1	56.4	73.4	8.6	3	20.2	38.6	58.3	74.3	6.3	0.5	7.4	21.2	39.3	60	NA	NA	1.4	6	20.1	NA	0.9	7.9	2.1	0.2	0.2	41
Rwanda	15.5	36.3	39	9.8	1.9	0.4	3.6	1	9.3	24.3	43.1	65.5	13.2	0.3	2.4	7.1	18.4	43.4	15.5	2.1	19.8	41.7	62.9	81.7	4.1	2.7	14.4	30.6	47.6	69.8	3.6	0.4	5.6	18.8	39.7	67.1	1.3	45.2	1.7	5.5	28.9	2.8	2.7	3.9	1.5	2.3	2.7	93
Sao Tome and Principe	17.3	39.4	35.6	3.2	NA	NA	NA	6	37.5	66.3	79.8	89.1	3	NA	6.2	19.5	35.9	61.3	10.1	11.7	53.3	78.5	87.5	91.7	0.8	11.9	52.8	77.3	86.1	92.7	1.6	2.7	26.2	56.7	75.7	88.1	1	NA	2	16.5	32.9	6.1	9.8	NA	2.3	0.5	0.6	98
Senegal	59	33.1	6.4	55.7	0.8	0.1	6.3	8.5	33.2	49.8	62.4	75.8	8.3	0.2	1.4	3.4	8.7	20.6	29.3	9	35.2	52.3	64.7	77.1	6.7	1.9	12.2	25.7	38.5	51.7	15.3	2.3	18	34.5	50.8	68.8	0	34.7	1.2	7.5	19.2	3	14.5	1.3	0.1	0.3	0.4	79
Sierra Leone	42.1	33.6	21.6	18.2	0.3	3.2	18.3	12.5	38.4	53.4	64.7	76.1	9.8	1.3	9	17.5	28.9	46.6	16.5	26.8	75.4	91.8	96.6	97.8	0.1	7.1	43.1	72.3	90.1	94.6	0.5	7.7	34.8	54.3	69.1	83.5	3.7	2.8	2.7	21.7	14.3	8.9	14.3	9.3	3.7	1.4	1.4	61
South Africa	23.4	35.1	36.4	5.9	0.1	3.1	12.1	1.8	7.2	13	20	31.4	43.8	1.1	3	5.9	11	20.9	44.9	7	48.4	75.7	87.7	93	1.2	12.1	55.2	79.5	88.9	94.1	1.6	1.5	17.9	37.8	56.5	74.3	4.5	57.6	3.9	17	65.3	14.7	1.5	4.7	2.9	18.3	17.1	74
Sri Lanka	NA	NA	NA	NA	NA	NA	NA	4.8	18.9	33.6	47.8	64.6	15.8	NA	NA	NA	NA	NA	NA	NA	NA	NA	NA	NA	NA	NA	NA	NA	NA	NA	NA	1.9	10.7	22.5	37.1	55.7	NA	NA	NA	NA	NA	NA	NA	NA	NA	0.1	0.1	66
Sudan	NA	NA	NA	NA	NA	NA	NA	26.3	51.2	62	71	79.5	14.3	NA	NA	NA	NA	NA	NA	NA	NA	NA	NA	NA	NA	NA	NA	NA	NA	NA	NA	10.4	32.2	46.4	58.3	71.3	NA	NA	NA	NA	NA	NA	NA	NA	NA	0.1	0.1	27
Tajikistan	3.6	38.5	49.5	8	NA	0	NA	0.3	13.3	46.9	71.4	86.3	4.6	NA	NA	NA	NA	NA	NA	0.3	10.9	47.8	72.1	87.1	4	NA	NA	NA	NA	NA	NA	0	2.5	21.7	51.8	77.3	0.1	NA	1.3	NA	NA	NA	NA	NA	NA	0.2	0.2	65
Tanzania	23.3	40.5	33.1	16.7	NA	2.5	15.7	7.1	36.1	58.9	72.3	84.8	5.5	0.7	4.7	15.1	31.1	55.4	10.3	13.6	61.1	82.5	91.3	96.1	0.6	9.3	46.9	71.2	84.7	92.5	1.1	2.9	26.3	53.9	72.4	85.8	3.8	27.3	2.3	20.8	26.8	6.6	8.5	14.5	8.3	4.5	4.8	86
Thailand	NA	NA	NA	NA	NA	NA	NA	3.1	25.1	45.7	61.8	75.4	13.1	NA	NA	NA	NA	NA	NA	NA	NA	NA	NA	NA	NA	NA	NA	NA	NA	NA	NA	0.7	10.3	28.2	46.6	66.2	NA	NA	NA	NA	NA	NA	NA	NA	NA	1	0.9	86
Timor-Leste	17.2	32.8	38.4	21.1	2.2	0.3	2.2	4	19.9	36.6	52.6	71.8	10.3	0.1	2.9	9.5	20.1	40.4	20.2	8	26.1	43.9	60.4	74.6	9	5.7	14.5	27.6	44.4	61.2	8.1	1.3	9.8	24	41.6	64.4	0.3	6.2	1.8	3	24.4	2.5	1.2	4.1	3.7	0.2	0.2	55
Togo	28.1	38.6	31.2	13.9	NA	0.5	14.9	9	32.2	50.1	65.3	80.4	5.5	0.1	4.9	12.5	23.3	41.5	18.8	11.2	47.1	71.4	84.3	90.2	0.5	6.7	31.8	55.8	76.1	88.6	1.9	4.5	22.5	41.8	58.9	77.1	0.7	55.4	2	16.7	28.6	6.2	16.8	4.7	1	1.9	2	76
Trinidad and Tobago	NA	NA	NA	NA	NA	NA	NA	6.8	32.5	54	70.4	84.5	5.4	NA	NA	NA	NA	NA	NA	NA	NA	NA	NA	NA	NA	NA	NA	NA	NA	NA	NA	1.7	16.6	35.9	52.9	70	NA	NA	NA	NA	NA	NA	NA	NA	NA	1	0.9	65
Tunisia	NA	NA	NA	NA	NA	NA	NA	3.6	21.4	39.1	56.7	73	14.1	NA	NA	NA	NA	NA	NA	NA	NA	NA	NA	NA	NA	NA	NA	NA	NA	NA	NA	0.5	7.4	22.4	40.8	63.4	NA	NA	NA	NA	NA	NA	NA	NA	NA	0.1	0.1	29
Turkey	12.7	47	34.1	NA	NA	NA	NA	3.8	22	41	58.5	76.1	7.6	NA	NA	NA	NA	NA	NA	NA	NA	NA	NA	NA	NA	5.4	32.1	60	70.9	88.7	NA	0.9	10.2	26	43.2	64	NA	NA	NA	NA	NA	NA	0.9	NA	NA	NA	NA	NA
Turkmenistan	3.4	16.9	55	NA	NA	NA	NA	0.4	7.5	30.2	57	83.1	5.6	NA	NA	NA	NA	NA	NA	0.3	7.5	29.3	55	80.4	5.6	NA	NA	NA	NA	NA	NA	0.1	1.7	14.5	39.4	72.2	0.1	NA	NA	NA	NA	NA	NA	NA	NA	NA	NA	NA
Uganda	17.2	35.7	42.4	10	0.9	1.5	17.1	13.2	42.7	61.5	73.7	85.7	5	0.1	9.7	22.2	38.4	62.5	8.7	20	64.4	83.4	91.1	94.6	0.8	9.1	41	68.3	82.6	90.7	1.3	7.6	35.2	59.2	76.2	88.8	2.3	21.3	2.3	20.5	21.5	6.3	13.2	7.7	3.5	5.2	5.6	82
Ukraine	6.6	27.1	51.3	2.9	NA	NA	NA	0.6	13.3	41.5	65.4	83.1	6.7	0.1	2.2	12.1	36.4	66.7	12	0.3	21.1	56.7	80.1	91.3	1.6	2	38	69.3	88.2	96	0.7	0.1	4.4	22.3	47.2	71.7	2.3	48	2.1	13.5	47.2	5.9	NA	NA	1.8	0.9	0.7	62
Uzbekistan	2.4	26.4	60.7	NA	NA	NA	NA	1	15.9	49.3	76	91.2	2.3	NA	NA	NA	NA	NA	NA	0.9	15.8	48.3	73.9	88.2	2.3	NA	NA	NA	NA	NA	NA	0.1	3.1	25.6	56.6	83.9	NA	NA	NA	NA	NA	NA	NA	NA	NA	0.2	0.2	51
Vietnam	6.7	28.1	52.9	NA	NA	NA	NA	1.1	13.7	37.9	58.4	78.1	9	NA	NA	NA	NA	NA	NA	0.7	13.6	35.6	58.5	79.1	7.2	NA	NA	NA	NA	NA	NA	0.2	4.3	19.3	42.2	69.3	0	NA	1	0.5	57.9	1.4	NA	NA	NA	0.3	0.3	72
Yemen	17	38.4	37.1	NA	NA	NA	NA	18	48.1	63	74.1	82.6	11.1	NA	NA	NA	NA	NA	NA	NA	NA	NA	NA	NA	NA	NA	NA	NA	NA	NA	NA	6.1	26.3	43.5	58	72.7	NA	NA	NA	NA	NA	NA	NA	NA	NA	0.1	0.1	31
Zambia	12.7	41.2	42.4	4.9	0.1	1	12.8	9.1	39.3	58.3	70.7	81.2	8.2	0.1	4.5	14.4	29.9	54.5	13.4	17.1	68.6	84.4	91.5	94.9	0.8	10.5	42.8	66.4	81.7	91.1	1.1	4	33.5	59.4	76.6	87.3	1.5	38.2	2.3	15.3	27.8	6.5	4.9	14.9	5.9	10.8	11.6	90
Zimbabwe	22.3	44.5	30.8	17	0.3	0.8	10.9	4.7	29.1	52.2	68.9	83.3	5.3	0.8	2.8	9.2	21.5	47.6	11.7	5.7	40.1	66	81.9	92.9	1.6	4.4	24.4	44.1	63.9	81.6	2	2	21.6	46.9	67.7	85.5	1.1	49.6	1.8	14.2	37.3	6.1	5.3	18.4	3.6	11.6	12.3	91
